# Associations and mechanisms of influence between climate variables and norovirus seasonal incidence: a systematic review and meta-analysis

**DOI:** 10.64898/2026.02.26.26347190

**Authors:** Igor Pântea, Andrew J. K. Conlan, Katy A. M. Gaythorpe

## Abstract

Incidence of norovirus has strong seasonality in temperate and continental climates. Many studies have examined its association with climate variables, but evidence remains disparate. We address this gap by performing a systematic review to summarise and interpret the strength and directionality of associations between climate variables and norovirus incidence.

Embase, Scopus, Web of Science and PubMed databases were screened for peer-reviewed studies on 2^nd^ of December 2024. Articles were included if they described any climate or meteorological variable, in a categorical or numerical format, relative to a measurement of norovirus incidence risk in a human population, or prevalence or survivability outside the human host. Bias was assessed using a modified Critical Appraisal Skills Programme checklist. If dispersion of the effect in a human population was provided, the mean size was calculated using inverse variance weighting. The effect size outside the host was summarised as D-values, representing the time required to achieve a 90% reduction in the detected amount of virus.

A total 139 studies were included. Predictors of risk were ambient and water temperature, relative and absolute humidity, anomalies of ambient temperature and precipitation, atmospheric and vapour pressure. High heterogeneity in direction and size of effects was observed due to regional differences in the factors driving norovirus seasonality and differences in outcome and exposure definitions. Our review suggests that the sensitivity of norovirus to individual climate variables is region and time specific, reflecting geographical differences in the relative importance of norovirus transmission via environmental pathways versus human-to-human contact.

**Plain Language Summary:** Norovirus, a gastrointestinal virus, has a higher number of cases during specific months of the year. Regions with similar types of climate appear to have similar time periods when the increase in the number of infections occurs, which has been linked to norovirus case numbers being correlated to individual climate variables, such as temperature or rainfall. To understand how these associations compare globally and what are their potential explanations, we screened four major scientific databases, namely Embase, Scopus, Web of Science and PubMed. After the selection process, a total 139 peer-reviewed studies were included in this study. We found that ambient and water temperature, relative and absolute humidity, anomalies of ambient temperature and precipitation, atmospheric and vapour pressure were predictors of an increase in norovirus cases. However, the strength and direction of the relationships differed from region to region. A potential explanation is that geographies also differ in how important individual routes are for the transmission of norovirus, specifically via the environment as opposed to direct human-to-human contact, whereas climate is likely to have a greater influence on the former.

**Key points:**

1. The strength and direction of associations between climate variables and norovirus incidence varies by region and time period
2. The strength of associations vary across the transmission routes of norovirus, e.g., environmental versus human-to-human contact
3. Climate variables impact norovirus survival and dissemination outside the host, which may inform models of environmental virus transmission
