## Supplementary Materials 2 for "Associations and mechanisms of influence between climate variables and norovirus seasonal incidence: a systematic review and meta-analysis"

### Sheet: Information
Supplementary Materials 2
Title:	Associations and mechanisms of influence between climate variables and norovirus seasonal incidence: a systematic review and meta-analysis
Authors:	Igor Pântea, Dr Katy Gaythorpe, Dr Andrew Conlan
Contact address:	k.gaythorpe@imperial.ac.uk
Protocol reference:	The protocol for this systematic review was published on the PROSPERO repository with the identification number "CRD42024628722".
Protocol link:	https://www.crd.york.ac.uk/PROSPERO/view/CRD42024628722
Table Descriptions:	Information:
Table S1	Definitions of outcome and exposure variables for associations in human populations.
Table S2	Geographical distribution of included epidemiological and ecological studies.
Table S3	Experimentally tested mechanisms of climate variables influence on measurements of NoV.
Table S4	Assumed mechanisms of climate variables influence on measurements of NoV.
Table S5	Mean effect sizes of individual climate variables on metrics for the measurement of NoV risk, and the corresponding 95% confidence intervals on studies of all qualities assessed with the CASP checklist (excludes relationships reported as statistically "insignificant" by the authors).
Table S6	Mean effect sizes of individual climate variables on metrics for the measurement of NoV risk, and the corresponding 95% confidence intervals on studies categorised as "Good" and "Adequate" based on the CASP checklist and of a relationship reported as statistically "significant" by the authors.

### Sheet: Table S1
Table S1. Definitions of outcome and exposure variables for associations in human populations.
Variable	Definitions
Norovirus	Number of cases, number of hospitalisations, number of outbreaks, number of foodborne cases, number of foodborne hospitalisations, number of foodborne outbreaks, occurrence of oyster associated outbreaks, number of foodborne cases associated with restaurant settings, proportion of foodborne cases associated with restaurants as a proportion of all foodborne cases, number of outbreaks or weekly cas…
Temperature	Mean monthly ambient temperature, monthly ambient temperature anomalies, mean weekly ambient temperature, minimum weekly ambient temperature, maximum weekly ambient temperature, minimum daily ambient temperature, daily maximum ambient temperature, daily mean ambient temperature, daily change of ambient temperature 2 days before outbreak, mean water temperatures within 14-30 days before outbreak, …
Precipitation	Monthly total precipitation, weekly total precipitation, daily total precipitation, heavy precipitation, monthly mean precipitation, precipitation deviation: 7-day (3 to 9 days prior sampling) total precipitation, weekly mean precipitation, total precipitation within 4-9 days before outbreak, number of precipitation days, monthly precipitation anomalies
Humidity	Weekly mean relative humidity, monthly mean relative humidity, daily mean relative humidity, 7-day (3 to 9 days prior sampling) mean relative humidity, weekly mean absolute humidity, monthly mean absolute humidity
Wind	Weekly mean wind speed, 7-day (3 to 9 days prior sampling) mean wind speed, mean wind within 14-30 days prior outbreak, mean wind within 25-30 days prior outbreak
Solar radiation	Monthly total hours of sunlight, 7-day (3 to 9 days prior sampling) mean solar radiation, monthly total radiance, daytime hours, sum of mean solar radiation within 4-29 days prior outbreak, mean of maximum solar radiation within 14-30 days prior outbreak
Other	Monthly mean vapor pressure deficit, mean weekly vapor pressure, mean weekly nebulosity, monthly mean atmospheric pressure, 7-day (3 to 9 days prior sampling) sum surface runoff volume, 7-day (3 to 9 days prior sampling) mean soil moisture, pressure deviation: 7-day (3 to 9 days prior sampling) mean surface pressure

### Sheet: Table S2
Table S2. Geographical distribution of included epidemiological and ecological studies.
Region	Count
ARUBA	0
AFGHANISTAN	0
ANGOLA	1
ANGUILLA	0
ALBANIA	0
FINLAND	0
ANDORRA	0
UNITED ARAB EMIRATES	0
ARGENTINA	1
ARMENIA	0
AMERICAN SAMOA	0
ANTARCTICA	0
AUSTRALIA	2
FRENCH SOUTHERN AND ANTARCTIC LANDS	0
ANTIGUA	0
BARBUDA	0
AUSTRIA	0
AZERBAIJAN	0
BURUNDI	0
BELGIUM	0
BENIN	0
BURKINA FASO	1
BANGLADESH	3
BULGARIA	0
BAHRAIN	0
BAHAMAS	0
BOSNIA AND HERZEGOVINA	0
SAINT BARTHELEMY	0
BELARUS	0
BELIZE	0
BERMUDA	0
BOLIVIA	0
BRAZIL	6
BARBADOS	0
BRUNEI	0
BHUTAN	0
BOTSWANA	1
CENTRAL AFRICAN REPUBLIC	0
CANADA	1
SWITZERLAND	0
CHILE	0
CHINA	6
IVORY COAST	0
CAMEROON	1
DEMOCRATIC REPUBLIC OF THE CONGO	0
REPUBLIC OF CONGO	0
COOK ISLANDS	0
COLOMBIA	0
COMOROS	0
CAPE VERDE	0
COSTA RICA	2
CUBA	0
CURACAO	0
CAYMAN ISLANDS	0
CYPRUS	0
CZECH REPUBLIC	0
GERMANY	0
DJIBOUTI	0
DOMINICA	0
DENMARK	0
DOMINICAN REPUBLIC	0
ALGERIA	0
ECUADOR	0
EGYPT	0
ERITREA	0
CANARY ISLANDS	0
SPAIN	2
ESTONIA	0
ETHIOPIA	0
FIJI	0
FALKLAND ISLANDS	0
REUNION	0
MAYOTTE	0
FRENCH GUIANA	0
MARTINIQUE	0
GUADELOUPE	0
FRANCE	0
FAROE ISLANDS	0
MICRONESIA	0
GABON	0
UK	4
GEORGIA	0
GUERNSEY	0
GHANA	1
GUINEA	0
GAMBIA	1
GUINEA-BISSAU	0
EQUATORIAL GUINEA	0
GREECE	0
GRENADA	0
GREENLAND	0
GUATEMALA	1
GUAM	0
GUYANA	0
HEARD ISLAND	0
HONDURAS	0
CROATIA	0
HAITI	0
HUNGARY	0
INDONESIA	0
ISLE OF MAN	0
INDIA	1
COCOS ISLANDS	0
CHRISTMAS ISLAND	0
CHAGOS ARCHIPELAGO	0
IRELAND	0
IRAN	0
IRAQ	0
ICELAND	0
ISRAEL	0
ITALY	4
SAN MARINO	0
JAMAICA	0
JERSEY	0
JORDAN	0
JAPAN	4
SIACHEN GLACIER	0
KAZAKHSTAN	0
KENYA	1
KYRGYZSTAN	0
CAMBODIA	0
KIRIBATI	0
NEVIS	0
SAINT KITTS	0
SOUTH KOREA	8
KOSOVO	0
KUWAIT	0
LAOS	0
LEBANON	0
LIBERIA	0
LIBYA	0
SAINT LUCIA	0
LIECHTENSTEIN	0
SRI LANKA	0
LESOTHO	0
LITHUANIA	0
LUXEMBOURG	0
LATVIA	0
SAINT MARTIN	0
MOROCCO	0
MONACO	0
MOLDOVA	0
MADAGASCAR	0
MALDIVES	0
MEXICO	2
MARSHALL ISLANDS	0
NORTH MACEDONIA	0
MALI	1
MALTA	0
MYANMAR	0
MONTENEGRO	2
MONGOLIA	0
NORTHERN MARIANA ISLANDS	0
MOZAMBIQUE	1
MAURITANIA	0
MONTSERRAT	0
MAURITIUS	0
MALAWI	1
MALAYSIA	0
NAMIBIA	0
NEW CALEDONIA	0
NIGER	0
NORFOLK ISLAND	0
NIGERIA	1
NICARAGUA	0
NIUE	0
BONAIRE	0
SINT EUSTATIUS	0
SABA	0
NETHERLANDS	0
NORWAY	2
NEPAL	1
NAURU	0
NEW ZEALAND	1
OMAN	0
PAKISTAN	1
PANAMA	0
PITCAIRN ISLANDS	0
PERU	1
PHILIPPINES	0
PALAU	0
PAPUA NEW GUINEA	0
POLAND	1
PUERTO RICO	0
NORTH KOREA	0
MADEIRA ISLANDS	0
AZORES	0
PORTUGAL	0
PARAGUAY	0
PALESTINE	0
FRENCH POLYNESIA	0
QATAR	0
ROMANIA	0
RUSSIA	1
RWANDA	0
WESTERN SAHARA	0
SAUDI ARABIA	0
SUDAN	0
SOUTH SUDAN	0
SENEGAL	0
SINGAPORE	1
SOUTH SANDWICH ISLANDS	0
SOUTH GEORGIA	0
SAINT HELENA	0
ASCENSION ISLAND	0
SOLOMON ISLANDS	0
SIERRA LEONE	0
EL SALVADOR	0
SOMALIA	0
SAINT PIERRE AND MIQUELON	0
SERBIA	0
SAO TOME AND PRINCIPE	0
SURINAME	0
SLOVAKIA	0
SLOVENIA	0
SWEDEN	3
SWAZILAND	0
SINT MAARTEN	0
SEYCHELLES	0
SYRIA	0
TURKS AND CAICOS ISLANDS	0
CHAD	0
TOGO	0
THAILAND	1
TAJIKISTAN	0
TURKMENISTAN	0
TIMOR-LESTE	0
TONGA	0
TRINIDAD	0
TOBAGO	0
TUNISIA	0
TURKEY	0
TAIWAN	2
TANZANIA	1
UGANDA	0
UKRAINE	0
URUGUAY	0
USA	9
UZBEKISTAN	0
VATICAN	0
GRENADINES	0
SAINT VINCENT	0
VENEZUELA	0
VIRGIN ISLANDS	0
VIETNAM	1
VANUATU	0
WALLIS AND FUTUNA	0
SAMOA	0
YEMEN	0
SOUTH AFRICA	1
ZAMBIA	1
ZIMBABWE	1

### Sheet: Table S3
Table S3. Experimentally tested mechanisms of climate variables influence on measurements of NoV.
Type of Study	Mechanism	Count	Environmental Variables
Ecological	contamination with sewage and household waste	1	precipitation
	inactivation	4	radiance, UV wavelength, temperature
	inhibition of assay	1	precipitation
Laboratory	adsorption	2	temperature
	aggregation and decay	2	temperature
	capsid decay	4	temperature, radiance, UV wavelength, UV dose
	capsid or genome decay and adsorption	1	relative humidity
	genome decay	8	UV wavelength, UV dose, temperature, relative humidity
	inactivation	64	temperature, UV dose, relative humidity, dessication, radiance, absolute humidity, UV wavelength
	inactivation and adsorption	1	relative humidity
	lettuce transpiration and virus internalisation (less at higher humidities)	1	relative humidity
	low shellfish metabolic activity (increased bioaccumulation and decreased clearance)	1	temperature
	secondary structure denaturation	1	temperature
	tertiary structure denaturation	1	temperature
Modelling	inactivation	1	temperature

### Sheet: Table S4
Table S4. Assumed mechanisms of climate variables influence on measurements of NoV.
Type of Study	Mechanism	Count	Environmental Variables
Ecological	contamination with sewage and household waste	8	precipitation
	capsid or genome decay	7	temperature, radiance, UV wavelength, UV dose
	increased tourism in dry seasons and less sewage dilution	2	precipitation
	inefficient wastewater treatment and inhibitors removal by the primary settling tank.	1	precipitation
	less sewage dilution	1	precipitation
	low shellfish metabolic activity (increased bioaccumulation and decreased clearance)	3	temperature
	low shellfish metabolic activity (increased bioaccumulation and decreased clearance), reflective of prevalence in community, capsid or genome decay rate	1	temperature
	onshore wind causes water levels to rise at the coast (set-up), whereas an offshore wind causes water levels to fall (set-down)	1	wind speed (and offshore versus onshore)
	reflective of prevalence in community	3	temperature
	reflective of prevalence in community (opposite trend regarding flood was observed for RVA hence assumed to be because of community prevalence)	1	precipitation
	reflective of prevalence in community, capsid or genome decay	1	temperature
	resuspension of viruses in sediment	2	precipitation, wind speed (and offshore versus onshore)
	sewage dilution, reduced shellfish filtration due to reduced salinity	1	precipitation
Epidemiological	aerosolisation	4	absolute humidity, temperature, relative humidity
	contamination with sewage and household waste	4	precipitation, soil moisture
	capsid or genome decay	1	temperature
	capsid or genome decay, host immunity and population behaviour	3	temperature
	facilitates spread of environmental sources	2	precipitation, wind speed (and offshore versus onshore)
	inactivation	1	temperature
	less sewage dilution	1	precipitation
	oversaturated soil absorbs less rainfall contributing to more runoff and contamination with sewage and household waste	1	soil moisture
	sewage dilution	1	precipitation
Laboratory	aggregation and capsid decay	1	temperature
	capsid or genome decay	32	UV wavelength, UV dose, temperature, relative humidity, radiance, normal fluorescent light
	inactivation	1	temperature
	low shellfish metabolic activity (increased bioaccumulation and decreased clearance)	1	temperature

### Sheet: Table S5
Table S5. Mean effect sizes of individual climate variables on metrics for the measurement of NoV risk, and the corresponding 95% confidence intervals on studies of all qualities assessed with the CASP checklist (excludes relationships reported as statistically "insignificant" by the authors).
	dichotomised				continuous
Variable	hazard ratio	odds ratio	prevalence ratio	relative risk	pairwise correlation	rate ratio	regression slope
Ambient temperature				1.01 (0.94, 1.09) [3]	-0.56 [7]	0.93 (0.92, 0.94) [3]	-0.0197 (-0.0222, -0.0172) [5]
Precipitation		2.25 (1.22, 3.28) [2]	0.8 (0.67, 0.93) [2]	0.88 (0.81, 0.95) [2]	-0.28 [3]	0.91 (0.85, 0.98) [1]	0.0493 (0.0194, 0.0792) [4]
Relative humidity				0.91 (0.85, 0.96) [2]	-0.23 [4]	0.98 (0.97, 0.99) [2]
Water temperature	5.61 (2.81, 11.12) [1]					0.93 (0.9, 0.96) [1]
Absolute humidity							-0.1558 (-0.1995, -0.1121) [2]
Ambient temperature anomaly							0.0123 (-0.0006, 0.0251) [3]
Precipitation anomaly							-0.0186 (-0.0674, 0.0303) [3]
Atmospheric pressure deviation				0.87 (0.81, 0.93) [1]
Soil moisture				1.12 (1.05, 1.19) [1]
Wind speed (and offshore versus onshore)				1.13 (1.08, 1.18) [1]
The numerical format of the measurements is “mean effect (lower 95% confidence interval, upper 95% confidence interval) [number of measurements]” and the results are representative of human populations, but not of NoV measurements outside the host. For temperature, the risk measurements were for a higher temperature relative to a lower temperature, except for the hazard ratio, where a lower tempe…

### Sheet: Table S6
Table S6. Mean effect sizes of individual climate variables on metrics for the measurement of NoV risk, and the corresponding 95% confidence intervals on studies categorised as "Good" and "Adequate" based on the CASP checklist and of a relationship reported as statistically "significant" by the authors.
	dichotomised			continuous
Variable	hazard ratio	prevalence ratio	relative risk	pairwise correlation	rate ratio	regression slope
Ambient temperature			1.01 (0.94, 1.09) [3]	-0.56 [7]	0.93 (0.92, 0.94) [3]	-0.043 (-0.0465, -0.0395) [3]
Precipitation		0.8 (0.67, 0.93) [2]	0.88 (0.81, 0.95) [2]	-0.28 [3]	0.91 (0.85, 0.98) [1]	0.0891 (0.0454, 0.1329) [2]
Relative humidity			0.91 (0.85, 0.96) [2]	-0.23 [4]	0.98 (0.97, 0.99) [2]
Water temperature	5.61 (2.81, 11.12) [1]				0.93 (0.9, 0.96) [1]
Absolute humidity						-0.1558 (-0.1995, -0.1121) [2]
Ambient temperature anomaly						0.0385 (0.0114, 0.0657) [1]
Precipitation anomaly						-0.1053 (-0.2083, -0.0023) [1]
Atmospheric pressure deviation			0.87 (0.81, 0.93) [1]
Soil moisture			1.12 (1.05, 1.19) [1]
Wind speed (and offshore versus onshore)			1.13 (1.08, 1.18) [1]
The numerical format of the measurements is “mean effect (lower 95% confidence interval, upper 95% confidence interval) [number of measurements]” and the results are representative of human populations, but not of NoV measurements outside the host. For temperature, the risk measurements were for a higher temperature relative to a lower temperature, except for the hazard ratio, where a lower tempe…
